# Serum IL-6, IL-10, TNF-α and IFN-γ bio-signature for neonatal sepsis diagnosis and treatment outcome

**DOI:** 10.1101/2025.02.12.25320841

**Authors:** Suraj Thottathil, Priyakshi Gogoi, Vrinda Satheesan Nair, Ambalika Roy, Riya Ahmed, Poonam Dagar, Pradeep Debata, Rajni Gaind, Gita Prashad Kaushal, Renu Gur, Kirti Nirmal, Ravinder Kaur, Sushma Nangia, Vivek Kumar, Anmol Chandele, Krishnamohan Atmakuri, Kajal Jain, Ramesh Agarwal, Mari Jeeva Sankar, Dipankar Ghosh, Ranjan Kumar Nanda

## Abstract

Diagnosing sepsis in preterm neonates is a significant challenge, underscoring the urgent need for timely and accurate methods. In this study, preterm neonates (n=252, 25–35 weeks’ gestation, female: 40%) from sepsis–suspected (n=188) and healthy controls (n=64) were enrolled. Based on the microbiology and mass spectrometry data, the sepsis suspects were categorized into culture-positive/negative (CP/CN) or no sepsis (NS). Serum inflammatory proteins were profiled using the Olink® Target 96 inflammation panel and validated in independent sets using ELISA, multiplex cytokine arrays and qRT-PCR. Serum trace elements (⁵⁷Fe, ⁶⁶Zn, ⁶³Cu, ⁷⁷Se, ⁴⁴Ca, ^24^Mg) were profiled using inductively coupled plasma mass spectrometry (ICP-MS). An increased IL-6: IFN-γ ratio was observed in CP and CN, which normalised upon recovery. Elevated serum IL-6, TNF-α, and IL-10 levels were observed in the CP sepsis groups with respect to CN. A reduced serum IFN-γ level was observed in the CP, CN and NS groups. The qRT-PCR of *IL6*, *TNFA,* and *IL10* showed higher expression in the Cd45+ leukocytes of CP and CN compared to the HC groups, which decreased upon recovery. Serum iron levels were significantly lower in the CP group, indicating anaemia of inflammation, which normalised upon completion of the therapeutic regimen. Serum inflammatory proteins showed group-specific trends, and the serum biosignatures of IL-6, IL-10, IFN-γ, and TNF-α could be useful for distinguishing sepsis subtypes and for diagnosing and monitoring therapeutic responses in neonatal sepsis.
