## Supplementray Table S1 for "Serum IL-6, IL-10, TNF-α and IFN-γ bio-signature for neonatal sepsis diagnosis and treatment outcome"

### Sheet: Supplementary table 
Supplementary Table S1. The Table containing clinical details of the neonatal sepsis and control study subjects used in this study.
	Status	ID	Gender*	Weight in kg	Mode of delivery#	Gestation in weeks	Apgar 1 min	Apgar 5 min	Difficulty breathing (Y/N/NA)	Apnea (Y/N/NA)	Difficulty feeding (Y/N/NA)	Convulsions (Y/N/NA)	Respiratory rate > 60/min (Y/N/NA)	Other complicationsa	White blood cells (WBC) count (absolute numbers/ microlitre)	Absolute neutrophil count	C-reactive protein (CRP) absolute value in mg/L	Causative organismb	Outcomec	Antibiotics received (Y/N/NA)	Antibiotic Name	Duration of antibiotics received (days)
Discovery set	Culture Positive (CP)	A1	M	1.7	C	31-35	8	9	N	N	N	N	N	LPV 120 HRS	8400	3050		KP	Discharged	Y	Amikacin,Cloxacillin, Piperacillin +tazobactam, Colistin	7, 7, 2, 17
		A2	F	1.614	V	31-35	7	8	Y	N	N	N	N	18 hrs of LPV history in Mother	6100		139	CR	Admitted	Y	Gentamycin, Ceftriaxone, Meropenem, Vancomycin, Colistin, Fluconazole	7, 7, 21, 14, 16, 14
		A3	F	1.25	C	31-35	8	9	Y	N	N	N	N		12100			CN	Admitted	Y	Ceftriaxone, Gentamycin, Meropenem, Vancomycin, Colistin	1, 1, 1, 20, 20
		A4	F	2.3	V	31-35	9	9	Y	N	N	N	N	More than 72 hrs maternal history of LPV	49600		168	KP	Discharged	Y	Gentamycin, Metronidazole, Meropenem	5, 6, 11
		A5	M	1.5	C	31-35	9	10	Y	N	N	N	N	respiratory distress asphyxia	8200	4270		EC	Discharged	Y	Amikacin, Cloxacillin	15
		A6	M	1.8	C	31-35	9	9	Y	N	N	N	N		3500		57	EC, CG	Discharged	Y	Gentamycin, Meropenem,Colistin, Vancomycin, Metronidazole	2, 3, 15, 16, 1
		A7	F	1.35	C	31-35	7	8	Y	N	N	N	N		8700	3700	6	SH	Discharged	Y	Amikacin,Piperacillin +tazobactam, Linezolid	7, 7, 14
		A8	F	1.5	C	31-35	9	9	Y	N	N	N	N		1700		15	ES	Discharged	Y	Gentamycin, Ceftriaxone,Meropenem, Vancomycin	18, 18, 1, 1
		A9	M	1.3	C	31-35	4	5	Y	N	N	N	N	Perinatal asphyxia	16000	3100	6	AB	Referred	Y	Ampicillin, Gentamycin, Piperacillin +tazobactam, Colistin, Ceftazidime, Metronidazole	5, 5, 3, 6, 4, 2
		A10	M	1.7	V	31-35	8	9	Y	Y	N	N	N	RD ANEMIA	15900	6590		EC	Discharged	Y	Amikacin, Cloxacillin, Ciprofloxacin/norflox	4, 4, 19
		A11	M	1.8	V	31-35	9	9	Y	N	Y	N	N		10100		28	AB	Admitted	Y	30,Gentamycin, Vancomycin,Colistin, Metronidazole, Meropenem, 33	5, 5, 3, 14, 4, 4, 15
		A12	M	1.37	V	31-35	7	8	Y	Y	N	N	Y	LPV x 5 DAYS , RFS PLUS , CoNS PNEUMONIA	10500	2300		KP	Discharged	Y	Amikacin, Cloxacillin, Piperacillin +tazobactam, Vancomycin, Colistin	17, 3, 8, 2, 14
		A13	M	0.95	C	31-35	6	8	N	N	Y	N	Y	SHOCK	2960	250		SM	Admitted	Y	Amikacin, Piperacillin +tazobactam, Meropenem	21, 1, 21
	Culture Negative (CN)	B1	M	1.22	V	25-30	7	8	Y	N	N	N	N		16900	8800			Admitted	Y	Ampicillin, Gentamycin, Amikacin, Piperacillin +tazobactam	6, 6, 7, 7
		B2	M	1.17	V	25-30	3	6	Y	N	N	N	N		9300	24000			Admitted	Y	Ampicillin, Fluconazole,Amphotericin	7, 1, 14
		B3	M	0.95	C	25-30	2	7	Y	N	N	N	N	LPV 3 DAYS PREMAKINTY FM ABSENT 3 4 DAYS	6300	3500			Admitted	Y	Amikacin, Cloxacillin, Netilmycin, Vancomycin	3
		B4	M	1.48	V	25-30	6	8	Y	N	N	N	N		7700	1600			Discharged	Y	Cefotaxime, Amikacin	8
		B5	M	1.47	V	25-30	4	6	Y	N	N	N	N		12200	4758	6		Discharged	Y	Ampicillin	11
		B6	F	1.52	V	25-30	7	8	Y	N	N	N	N		23500	7600	6		Discharged	Y	Ampicillin, Gentamycin	7
		B7	F	1.3	V	25-30	9	9	Y	N	N	N	N	4 days of LPV history in Mother	6200		9		Discharged	Y	Gentamycin, Ceftriaxone, Meropenem, Vancomycin	1, 1, 7, 7
		B8	M	1.5	C	25-30	6	8	Y	N	N	N	N		36300	31300			Discharged	Y	Ampicillin, Gentamycin, Amikacin, Piperacillin +tazobactam	1, 1, 6, 6
		B9	F	1.3	C	31-35	6	8	Y	N	N	N	N	Maternal History of PPROM	40100	27268	6		Discharged	Y	Ampicillin	7
		B10	M	0.99	V	25-30	7	7	Y	Y	N	N	N		5600	1800	12		Admitted	Y	Ampicillin,Gentamycin,Amikacin, Piperacillin +tazobactam	3, 3, 14, 14
		B11	M	1.25	C	25-30	6	8	Y	N	N	N	N		9900	1700			Discharged	Y	Ampicillin,Gentamycin, Piperacillin +tazobactam, Amikacin	5, 5, 12, 12
		B12	M	1.4	V	25-30	6	8	N	N	Y	N	N	FEED INTOERANCE SHOCK BPV 12 HRS	2800	1160			Discharged	Y	Amikacin, Cloxacillin	3
		B13	F	1.4	C	25-30	6	6	Y	N	N	Y	N	Maternal History of PPROM	9700	5900			Discharged	Y	Ampicillin	7
	No Sepsis (NS)	C1	M	1.13	V	25-30	7	8	N	N	N	N	N	M/H/O PPROM and Environmental sepsis					Discharged	Y	Ampicillin, Gentamycin	4
		C2	M	1.1	V	25-30	6	7	Y	N	N	N	N	maternal uti very premature	25900	5950			Admitted	Y	Amikacin, Cloxacillin	21
		C3	M	1.87	V	25-30	7	8	Y	N	N	N	N	Maternal History of Leaking Per Vaginal	10000	4700			Discharged	Y	Ampicillin, Gentamycin	1
		C4	F	1.6	V	25-30	6	7	Y	N	N	N	N		13900	8900	6		Discharged	Y	Ampicillin, Gentamycin	4
		C5	M	1.25	C	25-30	6	6	Y	N	N	N	N		10200	3060			Discharged	Y	Ampicillin, Gentamycin	3
		C6	M	2.25	C	25-30	7	9	Y	N	N	N	N		11400		28		Discharged	N
		C7	M	1.8	C	25-30	5	9	Y	N	N	N	N	Maternal history of BPV 15 days	12800		25		Discharged	N
		C8	F	1.75	C	25-30	6	7	Y	N	N	N	N		15600	4836			Discharged	Y	Ampicillin, Gentamycin	4
		C9	F	2.2	C	25-30	7	8	Y	N	N	N	N		16200	10206			Discharged	Y	Ampicillin, Gentamycin, Amikacin, Piperacillin +tazobactam, Fluconazole, Amphotericin	9, 9, 7, 7, 2, 14
		C10	F	1.75	C	25-30	5	7	Y	N	N	N	N						Discharged	N
		C11	M	1	V	25-30	5	6	Y	N	N	N	N		24000		1		Discharged	Y	Ceftriaxone, Gentamycin	2
		C12	F	1.5	C	25-30	3	6	Y	Y	N	N	N						Discharged	N
	Healthy (HC)	D1	M	2.3	V	31-35	7	8	NA	NA	NA	NA	NA						Discharged	NA
		D2	F	2.2	V	31-35	6	8	NA	NA	NA	NA	NA						Discharged	NA
		D3	M	1.2	V	31-35	6	8	NA	NA	NA	NA	NA						Discharged	NA
		D4	F	1.6	V	31-35	6	8	NA	NA	NA	NA	NA						Discharged	NA
		D5	M	1.5	V	31-35	7	8	NA	NA	NA	NA	NA						Discharged	NA
		D6	F	1.6	C	31-35	6	8	NA	NA	NA	NA	NA						Discharged	NA
		D7	M	1.5	C	31-35	6	7	NA	NA	NA	NA	NA						LAMA	NA
		D8	F	1.7	C	31-35	6	7	NA	NA	NA	NA	NA						Discharged	NA
		D9	M	1.4	C	31-35	6	7	NA	NA	NA	NA	NA						Discharged	NA
		D10	F	1.3	C	31-35	7	8	NA	NA	NA	NA	NA						Discharged	NA
		D11	M	1.2	C	31-35	8	8	NA	NA	NA	NA	NA						Not Available	NA
		D12	M	1.5	C	31-35	8	9	NA	NA	NA	NA	NA						LAMA	NA
Validation Set	Culture Positive (CP)	E1	M	1.936	V	28-34	9	9	Y	N	N	N	N		9000		66	AB	Died	Y	Gentamycin,Ceftriaxone,Meropenem,Colistin	3,2,5,4
		E2	M	1.83	C	28-34	7	8	N	N	N	N	N	Leukopenia	17100	4700	6	Enterococcus faecalis	Discharged	Y	Amikacin,Piperacillin +tazobactam,Vancomycin	6,10,14
		E3	M	1.8	C	28-34	2	6	Y	N	N	N	Y	BPV 10 HRS	18800	8010		MIXCONS	Died	Y	Amikacin,Cloxacillin,Vancomycin,Piperacillin +tazobactam	3,3,2,2
		E4	M	1.8	V	28-34	7	8												Y
		E5	F	2.224	V	28-34	7	8	Y	N	N	N	N		1600		29		Discharged	Y	Ceftriaxone,Gentamycin,Meropenem	1,14,14
		E6	M	1.68	V	28-34	5	7	Y	N	N	N	N	Septic shock	1200		11	AB	Others	Y	Amikacin,Piperacillin +tazobactam	5,3
		E7	M	1.4	V	28-34	7	9	Y	N	N	N	N	Mat history of BPV from 12 PM (21 Jun 2023)	3300		20	KP	Died	Y	Meropenem,Vancomycin	2,2
		E8	F	1.7	C	28-34	3	7	Y	N	Y	N	N	SHOCK BPV 24 HRS	3700	940			Expired	Y	Amoxiclav	6,6,6,6
		E9	M	1.146	C	28-34	7	8	Y	N	N	N	Y	Maternal history of LPV since 10 days and history of UTI	17000		63	Staphylococcus epidermidis	Expired	Y	Ceftriaxone,Gentamycin	2,2
		E10	F	1.05	V	28-34	7	8	Y	N	N	N	N	Maternal history of LPV since 3 days and BPV since 2 days	7600		3		Expired	Y	Ceftriaxone,Gentamycin,Meropenem,Vancomycin,Colistin	1,1,2,3,1
		E11	M	1.34	C	28-34	7	7	Y	N	N	N	N	Cogenital Pneumoniae	2800		1		Admitted	Y	Cefotaxime,Gentamycin,Meropenem,Colistin	1,9,27,19
		E12	M	1.2	V	28-34	7	8	Y	N	Y	N	Y	ASPIRATES PLUS	3300	210		MIXCONS	Admitted	N
		E13	M	0.9	V	28-34	4	5	Y	N	Y	N	Y	SHOCK LPV 48 HRS CTEV FOOT CONGENITAL TALIPAS EYUINOVARUS	25100	1880			Expired	Y	Amikacin,Cloxacillin,Piperacillin +tazobactam,Vancomycin	9,7,7,2
		E14	M	2	C	28-34	8	9	Y	N	N	N	N		10800		70		Expired	Y	Ceftriaxone,Gentamycin,Meropenem,Vancomycin,Colistin	4,5,2,2,1
		E15	M	2.47	V	28-34	8	9	Y	N	N	N	N	Mat history of LPV since 18hrs				Staphylococcus haemolyticus	Discharged	Y	Gentamycin,Ceftriaxone	10,10
		E16	M	1.23	V	28-34	7	8	Y	Y	N	N	N	LPV x 10 Day , C/O Fever and abdomen pain in mother , Cong. pneumonia	2500	1320			Expired	Y	Amikacin,Cloxacillin,Vancomycin,Colistin,AmpicillinAmpicillin	4,4,4,3,4
		E17	F	1.114	V	28-34	9	9	Y	N	N	N	N	0	9200		6	KP	Expired	Y	Gentamycin,Meropenem,Colistin	1,6,4
		E18	M	1.236	V	28-34	5	8	Y	N	N	N	Y	History of BPV since 4days and LPV since 2 days	14900		11	Enterobacter cloacae complex	Expired	Y	Meropenem,Gentamycin,Ceftriaxone	1,1,1
		E19	M	1.48	V	28-34	7	8	Y	N	N	N	N					e.faecalis	Admitted	Y	Ampicillin,Gentamycin,Vancomycin	14,5,15
		E20	F	2	C	28-34	7	8
	Culture Negative (CN)	F1	F	1.34	C	29-34	8	8
		F2	M	1.82	C	29-34	7	8	N	Y	N	N	N		6000	1080		contaminat	Discharged	Y	Amikacin,Cloxacillin	9,9
		F3	M	1.8	V	29-34	8	9	Y	N	N	N	N	MSL GRADE I	5000	2500			Discharged	Y	Ampicillin,Gentamycin	7,7
		F4	F	1.25	C	29-34	7	7	Y	N	N	N	N		10200		4		Died	Y	Ceftriaxone,Gentamycin,Vancomycin,Meropenem	1,1,1,1
		F5	M	1.122	V	29-34	6	6	Y	N	N	N	N	LPV since 8 days	18200		2	Aerobic spore bearers (ASB)	Died	Y	Piperacillin +tazobactam,Gentamycin,Meropenem,Vancomycin	2,2,1,1
		F6	M	1.616	V	29-34	9	9	Y	N	N	N	N		7200		14	Micrococcus	Discharged	Y	Meropenem,Amikacin,Ceftriaxone	8,9,2
		F7	M	0.91	V	29-34	8	9	N	Y	N	N	Y	LPV 25 HOURS	7300	2560			Died	Y	Amikacin,Cloxacillin	3,3
		F8	F	1.53	V	29-34	7	8	Y	N	N	N	N		10600	5000	12		LAA	Y	Ampicillin,Gentamycin	5,5
		F9	M	1.65	C	29-34	7	7	N	N	Y	N	N		10840	6760	2		Discharged	Y	Piperacillin +tazobactam,Amikacin	5,5
		F10	M	1.8	C	29-34	6	7	Y	Y	N	N	N		14400	3024			Discharged	Y	Ampicillin,Gentamycin	8,8
		F11	M	1.11	C	29-34	3	5	Y	N	N	N	N		12700	9200			Died	Y	Ampicillin,Gentamycin,Amikacin,Piperacillin +tazobactam,Colistin,AmoxiclavGentamycin	5,5,4,15,15,7
		F12	M	1.1	C	29-34	6	8	Y	N	N	N	N	History of LPV in Mother since 7 days	10000		49		Died	Y	Ceftriaxone,Gentamycin	1,1
		F13	M	1.65	V	29-34	6	8	Y	N	N	N	N		7700	1800	6		Discharged	Y	Amikacin,Piperacillin +tazobactam	8,8
		F14	M	1.87	C	29-34	4	7	Y	Y	N	N	Y		1481	264	1		Admitted	Y	Amikacin,Piperacillin +tazobactam,Meropenem	22,1,21
		F15	F	1.82	V	29-34	8	9	Y	N	N	N	Y	Maternal factor like lpv for 8 days, maternal TLC 22000	18630	12030	10		Discharged	Y	Amikacin,Piperacillin +tazobactam	4,4
		F16	M	1.8	V	29-34	6	8	Y	N	Y	N	Y	congenital	5500	1700			Died	Y	Amikacin,Cloxacillin,6,AmikacinAmoxiclav,Meropenem,AmpicillinAmpicillin	2,2,13,11,11,5
		F17	M	1.75	C	29-34	7	9	Y	N	N	N	N	LPV 6 DAYS CONG RFS	10200	5100		CONS	Discharged	Y	Amikacin,Cloxacillin	7,2
		F18	M	1.95	V	29-34	7	0	N	N	Y	N	N	LESSION BELOW LEFT MEDIAL CANTHUS	6100		3		Discharged	Y	Piperacillin +tazobactam,Amikacin	7,7
		F19	M	1.5	C	29-34	7	8	Y	N	N	N	N		10600	4000	48		Discharged	Y	Ampicillin,Gentamycin,Piperacillin +tazobactam	3,10,10
		F20	M	1.35	V	29-34	6	7	Y	N	N	N	N	MSL Meconium Stained Liquor GD-III	11000	5500	6		Discharged	Y	Ampicillin,Gentamycin	6,6
	No Sepsis (NS)	G1	F	1.2	V	29-34	5	7	No	No	No	No	Yes	SHOCK	5600	2300		MIXCONS	Died	Y	Amikacin,Cloxacillin	1,1									20
		G2	F	1.4	V	29-34	7	8	No	No	No	No	No	LPV x 5 DAYS	13200	5230			Discharged	N
		G3	F	2	V	29-34	6	7	No	No	No	No	No	PPROM Fever in mother 3days Chorioamnionitis	11400	8094			Discharged	Y	Ampicillin,Gentamycin	4,4
		G4	M	2.3	V	29-34	6	7	No	No	Yes	No	No		15000	9400			Discharged	N
		G5	F	1.2	V	29-34	7	8	Yes	No	No	No	No	thyroid disorders	9900	5280		CONTAMINANT	Admitted	Y	Amikacin,Cloxacillin	4,4
		G6	M	1.78	V	29-34	9	9	Yes	No	No	No	No		11900			Micrococcus	Discharged	Y	Ceftriaxone,Gentamycin	6,6
		G7	M	1.11	V	29-34	6	8	Yes	No	No	No	No		12100	2700			Died	Y	Ampicillin,Gentamycin	2,2
		G8	F	1.93	V	29-34	7	8	Yes	No	No	No	No		8100	3300	6	Staphylococcus hominis CONS	Discharged	Y	Amikacin,Piperacillin +tazobactam	5,5
		G9	F	1.7	V	29-34	6	7												N
		G10	F	1.6	V	29-34	8	9	No	No	No	No	No						Discharged	N
		G11	F	1.1	V	29-34	8	9	Yes	No	No	No	No	LPC MORE THEN 24 HRS 1 DAYS	12900	7010		mixcons	Admitted	Y	Amikacin,Cloxacillin	1,1
		G12	M	2.5	C	29-34	3	6	Yes	No	No	Yes	No	seizure	18100	8450		MIXCONS	Discharged	Y
		G13	M	1.756	C	29-34	9	9	Yes	No	No	No	No	LPV since 8 days	9100				Discharged	Y	Meropenem,Gentamycin,Colistin	7,1,7
		G14	M	0.9	C	29-34	3	5											Died	Y
		G15	M	2.25	C	29-34	7	9	Yes	No	No	No	No					MIXCONS	Discharged	Y
		G16	F	1.45	C	29-34	7	8	No	No	Yes	No	No		6400	3400	6		Discharged	Y	Ampicillin,Gentamycin	5,5
		G17	M	1.45	C	29-34	7	9	Yes	No	No	No	No	RESPIRATORY DISTRESS MOTHER HISTORY OF FEVER	15900	2960		CONS	Discharged	Y
		G18	F	1.75	C	29-34	7	8	No	No	Yes	No	No	Aspirate from OG Tube	10900	4400	6		Discharged	Y	Ampicillin,Gentamycin	5,5
		G19	F	1.25	V	29-34	6	8	Yes	No	No	No	No	H/O LPV x 2 DAYS | BPV x 3 DAYS	15300				Discharged	Y
		G20	M	1.73	V	29-34	5	6	Yes	No	No	No	No		10100	7676	6	CONS Coagulase negative staphylococci	Discharged	Y	Ampicillin,Gentamycin	5,5
	Healthy (HC)	H1	F	1.41	C	30-34	8	8
		H2	M	1.53	C	30-34	6	7
		H3	F	2.47	V	30-34	9	9
		H4	M	2.005	C	30-34	8	9
		H5	F	1.78	C	30-34	7	8
		H6	M	1.69	V	30-34	6	7
		H7	F	2.1	C	30-34	6	7
		H8	F	1.77	C	30-34	7	8
		H9	F	1.99	C	30-34	4	7
		H10	M	1.88	C	30-34	7	8
		H11	M	1.87	V	30-34	9	9
		H12	M	2.76	V	30-34	8	9
		H13	M	1.8	V	30-34	8	9
		H14	F	1.73	V	30-34	7	8
		H15	M	2.3	V	30-34	8	9
		H16	M	1.68	V	30-34	6	7
		H17	F	2	V	30-34	8	9
		H18	F	1.65	V	30-34	7	8
		H19	M	1.91	V	30-34	6	7
		H20	M	2	V	30-34	7	8
ICP-MS	Culture Negative	I1	M	1.22	V	28 - 34	7	8	Y	N	N	N	N		16900	8800			Admitted	Y	Ampicillin, Gentamycin, Amikacin, Piperacillin +tazobactam	6, 6, 7, 7
		I2	M	1.47	V	28 - 34	4	6	Y	N	N	N	N		12200	4758	6		Discharged	Y	Ampicillin	11
		I3	F	1.52	V	28 - 34	7	8	Y	N	N	N	N		23500	7600	6		Discharged	Y	Ampicillin, Gentamycin	7
		I4	M	1.5	C	28 - 34	6	8	Y	N	N	N	N		36300	31300			Discharged	Y	Ampicillin, Gentamycin, Amikacin, Piperacillin +tazobactam	1, 1, 6, 6
		I5	F	1.3	C	28 - 34	6	8	Y	N	N	N	N	Maternal History of PPROM	40100	27268	6		Discharged	Y	Ampicillin	7
		I6	M	0.99	V	28 - 34	7	7	Y	Y	N	N	N		5600	1800	12		Admitted	Y	Ampicillin,Gentamycin,Amikacin, Piperacillin +tazobactam	3, 3, 14, 14
		I7	M	1.25	C	28 - 34	6	8	Y	N	N	N	N		9900	1700			Discharged	Y	Ampicillin,Gentamycin, Piperacillin +tazobactam, Amikacin	5, 5, 12, 12
	Culture Positive	J1	F	1.614	V	31 - 34	7	8	Y	N	N	N	N	18 hrs of LPV history in Mother	6100		139	CR	Admitted	Y	Gentamycin, Ceftriaxone, Meropenem, Vancomycin, Colistin, Fluconazole	7, 7, 21, 14, 16, 14
		J2	F	1.25	C	31 - 34	8	9	Y	N	N	N	N		12100			CN	Admitted	Y	Ceftriaxone, Gentamycin, Meropenem, Vancomycin, Colistin	1, 1, 1, 20, 20
		J3	F	2.3	V	31 - 34	9	9	Y	N	N	N	N	More than 72 hrs maternal history of LPV	49600		168	KP	Discharged	Y	Gentamycin, Metronidazole, Meropenem	5, 6, 11
		J4	M	1.5	C	31 - 34	9	10	Y	N	N	N	N	respiratory distress asphyxia	8200	4270		EC	Discharged	Y	Amikacin, Cloxacillin	15
		J5	M	1.8	C	31 - 34	9	9	Y	N	N	N	N		3500		57	EC, CG	Discharged	Y	Gentamycin, Meropenem,Colistin, Vancomycin, Metronidazole	2, 3, 15, 16, 1
		J6	F	1.5	C	31 - 34	9	9	Y	N	N	N	N		1700		15	ES	Discharged	Y	Gentamycin, Ceftriaxone,Meropenem, Vancomycin	18, 18, 1, 1
		J7	M	1.3	C	31 - 34	4	5	Y	N	N	N	N	Perinatal asphyxia	16000	3100	6	AB	Referred	Y	Ampicillin, Gentamycin, Piperacillin +tazobactam, Colistin, Ceftazidime, Metronidazole	5, 5, 3, 6, 4, 2
		J8	M	0.95	C	31 - 34	6	8	N	N	Y	N	Y	SHOCK	2960	250		SM	Admitted	Y	Amikacin, Piperacillin +tazobactam, Meropenem	21, 1, 21
	Healthy Control	K1	F	2.2	V	31 - 34	6	8	NA	NA	NA	NA	NA						Discharged	NA
		K2	M	1.2	V	31 - 34	6	8	NA	NA	NA	NA	NA						Discharged	NA
		K3	F	1.6	V	31 - 34	6	8	NA	NA	NA	NA	NA						Discharged	NA
		K4	M	1.5	V	31 - 34	7	8	NA	NA	NA	NA	NA						Discharged	NA
		K5	F	1.6	C	31 - 34	6	8	NA	NA	NA	NA	NA						Discharged	NA
		K6	F	1.7	C	31 - 34	6	7	NA	NA	NA	NA	NA						Discharged	NA
		K7	F	1.3	C	31 - 34	7	8	NA	NA	NA	NA	NA						Discharged	NA
		K8	M	1.2	C	31 - 34	8	8	NA	NA	NA	NA	NA						Expired	NA
		K9	M	1.5	C	31	8	9	NA	NA	NA	NA	NA						LAMA	NA
ICP-MS Validation Set	Culture Positive (CP)	L1	M	1.8	C	29 - 35	7	8	N	N	N	N	N	Leukopenia	17100	4700	6		Discharge	Y	Amikacin	6
		L2	M	1.8	C	29 - 35	2	6	Y	N	N	N	Y	BPV 10 HRS	18800	8010		acinetobacter baumannii	Died	Y	Amikacin	3
		L3	M	1.7	V	29 - 35	5	7	Y	N	N	N	N	Septic shock	1200		11	acinetobacter baumannii	Others	Y	Amikacin	5
		L4	M	1.4	V	29 - 35	7	9	Y	N	N	N	N	Mat history of BPV from 12 PM (21 Jun 2023)	3300		20	Klebsiella pneumoniae	Died	Y	Meropenem	1
		L5	M	1.9	V	29 - 35	9	9	Y	N	N	N	N	LPV * 10 DAYS	9000		66	Acinetobacter baumannii complex	Died	Y	Gentamycin	3
		L6	F	2.2	V	29 - 35	7	8	Y	N	N	N	N		1600		29	Escherichia coli	Discharge	Y	Ceftriaxone	1
		L7	M	1.5	V	29 - 35	9	10	Y	Y	N	N	N		9900		6		Admitted	Y	Vancomycin	15
		L8	M	1.2	C	29 - 35	9	10	Y	N	N	N	Y		18600			Enterobacter cloacae complex	Others	Y	Gentamycin	1
		L9	F	1.2	C	29 - 35	3	4	Y	N	N	N	N		11100	4300			Admitted	Y	Ampicillin	9
		L10	M	1.1	V	29 - 35	8	9	Y	Y	N	N	Y		6200	2560			Admitted	Y	Amikacin	4
		L11	M	1.7	V	29 - 35	8	9	Y	Y	N	N	N	RD ANEMIA	15900	6590		E.COLI	Discharge	Y	Amikacin	4
		L12	F	1.4	C	29 - 35	8	9	Y	N	Y	N	Y	H/o LPV for 5 days	10900	6990		E COLI	Discharge	Y	Amikacin	5
		L13	M	1.5	V	29 - 35	7	8	Y	N	N	N	N	LPV 81 HOURS delayed adaptation	15300		3	Enterobacter sp	Died	Y	Gentamycin	1
		L14	M	2.3	C	29 - 35	9	10	Y	N	N	N	Y	History of LPV since 20 hrs	6900		84		Discharge	Y	Gentamycin	6
		L15	F	1.6	C	29 - 35	5	8	Y	N	N	N	N						Discharge	Y	Meropenem	14
		L16	M	1.9	C	29 - 35	7	8	N	N	Y	N	N	Maternal history of LPV	5200	3200	6	Acinetobacter baumannii	Discharge	Y	Amikacin	14
		L17	M	1.1	C	29 - 35	7	9	Y	N	N	N	N		11300				Admitted	Y	Ceftriaxone	10
	Culture Negative (CN)	M1	M	1.2	V	30-35	7	8	Y	N	N	N	Y		5500	24000			Discharge	Y	Ampicillin	7
		M2	F	1.3	V	30-35	6	7	Y	N	N	N	N		9800	2254			Died	Y	Amikacin	8
		M3	M	1	V	30-35	7	7	Y	N	Y	N	N		41600	13700		Klebsiella pneumoniae	Admitted	Y	Ampicillin	3
		M4	F	1.6	V	30-35	7	7	N	N	N	N	Y		14100	5400	12		Discharge	Y	Ampicillin	6
		M5	M	1.2	V	30-35	3	6	Y	N	N	N	N		9300	24000			Admitted	Y	Ampicillin	8
		M6	F	1.4	C	30-35	4	7	N	N	N	N	N	Feed intolerance ; doubtfull sclerma	22130	1381			Discharge	Y	Amikacin	5
		M7	M	1.5	C	30-35	7	8	N	N	N	N	N	CRP Positive	8200	3200	12		Discharge	Y	Ampicillin	7
		M8	M	1.8	V	30-35	7	7	Y	N	N	N	Y	EONS Early onset neonatal sepsis	12300	6500	6		Discharge	Y	Ampicillin	8
		M9	F	1.5	V	30-35	7	8	Y	N	N	N	N		23500	7600	6		Discharge	Y	Ampicillin	7
		M10	F	1.8	V	30-35	7	8	Y	Y	N	N	Y	Massive oral bleed recurrent cyanotic episodes	5200	3224	6		Discharge	Y	Amikacin	10
		M11	M	1.2	C	30-35	6	8	Y	N	N	N	N		9900	1700			Others	Y	Ampicillin	5
		M12	M	1.5	V	30-35	7	8	Y	N	N	N	Y	Maternal history of LPV since 5days					Discharge	Y	Meropenem	15
		M13	F	1.8	C	30-35	7	7	Y	N	N	N	Y		8200	4000	12		Discharge	Y	Ampicillin	6
		M14	F	2	C	30-35	7	8	N	Y	N	N	N		4190	1620	1		Discharge	Y	Amikacin	11
		M15	M	2	C	30-35	4	7	Y	N	Y	N	N		12110	4649	4		Discharge	Y	Amikacin	5
		M16	M	1.1	V	30-35	8	9	Y	Y	N	N	N	altered aspirates	4700	690			Died	Y	Amikacin	2
		M17	F	1	V	30-35	7	10	Y	Y	Y	N	N	rd shock bradycardia pneumonia altered aspirate	17000	1560		ASB	Died	Y	Vancomycin	13
		M18	M	2.5	C	30-35	7	8	N	N	N	N	N	CRP Positive	18700	12600			Discharge	Y	Ampicillin	5
	No Sepsis (NS)	N1	F	1.7	V	28 - 35	6	7	Y	N	N	N	N		15600	9500			Discharge	Y	Ampicillin	4
		N2	F	1.6	V	28 - 35	8	9	N	N	N	N	N						Discharge	N
		N3	F	1.2	V	28 - 35	7	8	Y	N	N	N	N	thyroid disorders	9900	5280			Admitted	Y	Amikacin	4
		N4	M	1.2	V	28 - 35	6	8	Y	N	N	N	N		12100	2700			Died	Y	Ampicillin	2
		N5	F	1.2	V	28 - 35	5	7	N	N	N	N	Y	SHOCK	5600	2300			Died	Y	Amikacin	1
		N6	F	1.4	V	28 - 35	7	8	N	N	N	N	N	LPV x 5 DAYS	13200	5230			Discharge	N
		N7	M	2.3	V	28 - 35	6	7	N	N	Y	N	N		15000	9400			Discharge	N
		N8	F	2	V	28 - 35	6	7	N	N	N	N	N	PPROM Fever in mother 3days Chorioamnionitis	11400	8094			Discharge	Y	Ampicillin	4
		N9	F	1	V	28 - 35	8	9	Y	Y	N	N	N		40000				Admitted	N
		N10	F	1.6	C	28 - 35	6	7	N	N	Y	N	N	Vomiting	10100	5050	6		Discharge	Y	Ampicillin	6
		N11	M	2.2	C	28 - 35	7	8	N	N	N	N	N	MSL Meconium stained liquor Maternal history of LPV Leaking per vaginal more than 24hrs	13100	5400			Discharge	Y	Ampicillin	5
		N12	F	1.5	C	28 - 35	7	8	Y	N	N	N	N	LPV 24 HRS delayed adaptation					Discharge	Y	Amikacin	5
		N13	M	1.6	C	28 - 35	8	10	N	N	N	N	N	LPV since 7 days	13300				Discharge	N
		N14	M	2.1	C	28 - 35	7	8	Y	N	N	N	Y		14700	10400			Discharge	Y	Ampicillin	7
		N15	F	2.1	C	28 - 35	5	8	Y	N	N	N	N		13400		7		Discharge	Y	Ceftriaxone	8
		N16	M	1.6	V	28 - 35	1	3	Y	N	Y	N	N	RG PERGNANCY					Died	N		NA
		N17	F	1.5	V	28 - 35	7	8	N	N	N	N	N	Maternal history of LPV on and off one week.	17000			Staphylococcus epidermidis	Discharge	N		NA
		N18	M	1.5	V	28 - 35	8	9	Y	Y	N	N	N	APNEA MOTHER H/O FEVER					Discharge	Y	Amikacin	3
		N19	M	2	C	28 - 35	8	9	N	N	N	N	N	LPV since 6days				Micrococcus	Discharge	Y	Ceftriaxone	3
	Healthy Control (HC)	O1	F	1.5	V	29 - 34	6	7	NA	NA	NA	NA	NA						Discharge	N
		O2	F	1.8	C	29 - 34	7	8	NA	NA	NA	NA	NA						Discharge	N
		O3	F	1.6	C	29 - 34	7	8	NA	NA	NA	NA	NA						Discharge	N
		O4	F	1.8	V	29 - 34	7	8	NA	NA	NA	NA	NA						Discharge	N
		O5	M	2	V	29 - 34	7	8	NA	NA	NA	NA	NA						Discharge	N
		O6	F	1.8	V	29 - 34	6	7	NA	NA	NA	NA	NA						Discharge	N
		O7	F	1.4	C	29 - 34	7	8	NA	NA	NA	NA	NA						Discharge	N
		O8	F	1.9	V	29 - 34	9	9	NA	NA	NA	NA	NA						Discharge	N
		O9	M	1.3	V	29 - 34	7	8	NA	NA	NA	NA	NA						Discharge	N
		O10	F	1.5	V	29 - 34	5	7	NA	NA	NA	NA	NA						Discharge	N
		O11	F	1.1	C	29 - 34	8	8	NA	NA	NA	NA	NA						Admitted	N
		O12	F	1.9	C	29 - 34	7	8	NA	NA	NA	NA	NA						Discharge	N
		O13	F	1.8	C	29 - 34	7	8	NA	NA	NA	NA	NA						Discharge	N
		O14	M	2	V	29 - 34	6	7	NA	NA	NA	NA	NA						Discharge	N
		O15	M	1.8	V	29-34	8	9	NA	NA	NA	NA	NA						Discharge	N
		O16	M	1.5	C	29 - 34	7	8	NA	NA	NA	NA	NA						Discharge	N
qRT-PCR	Culture Positive (CP)	P1	2	1200	1	28-34	6	7	Y	N	N	N	Y		14400	2700	24	NA	2	Y	3	11
		P2	1	1200	2	28-34	5	6	Y	N	N	N	Y		11800	6500		NA	3	Y	3	7
		P3	1	1300	2	28-34	7	8	Y	N	N	N	N		10700	6800		NA	1	Y	3	2
		P4	1	1580	2	28-34	7	8	Y	N	N	N	Y		7500	1500	6	NA	2	Y	3	4
		P5	1	1350	2	28-34	4	6	Y	N	N	N	N		10100	9191		NA	3	Y	3	3
		P6	1	1950	1	28-34	6	7	Y	N	N	N	Y		2800	1500		NA	2	Y	3	4
		P7	2	1530	1	28-34	6	7	N	N	N	N	N	Leukocytosis icterus	19900	14200	6	NA	2	Y	3	5
		P8	2	860	1	28-34	6	7	N	N	N	N	N	Hyperglycemia	15800	10270	12	NA	1	Y	3	5
		P9	2	1790	1	28-34	6	7	Y	N	N	N	N	Maternal history of foul smelling discharge chorioamnionitis	11900	3500	6	NA	2	Y	3	5
		P4_R	1	1580	2	28-34	7	8	Y	N	N	N	Y		7500	1500	6	NA	2	Y	3	4
		P8_R	2	860	1	28-34	6	7	N	N	N	N	N	Hyperglycemia	15800	10270	12	NA	1	Y	3	5
		P9_R	2	1790	1	28-34	6	7	Y	N	N	N	N	Maternal history of foul smelling discharge chorioamnionitis	11900	3500	6	NA	2	Y	3	5
	Culture Negative (CN)	Q1	2	1300	1	28-33	6	7	Y	N	Y	N	Y		18700	5236		NA	2	Y	3	8
		Q2	2	1700	2	28-33	3	6	Y	N	N	N	N		27700	7500		NA	2	Y	3	6
	Healthy Control (HC)	R1	1	1500	1	28-34	2	5	Y	N	N	N	N	Absent cry at birth	16800	3700	6	NA	1	Y	3	14
		R2	2	1520	1	28-34	7	8	Y	N	N	N	N		23500	7600	6	NA	2	Y	3	7
		R3	2	1300	2	28-34	3	4	Y	N	N	N	N	Oral bleed	20300	5500		NA	3	Y	3	3
		R4	1	1690	1	28-34	6	7	NA	NA	NA	NA	NA					NA	2	NA
		R5	2	1100	2	28-34	2	4	Y	N	Y	N	N					NA	3	Y	3	1
		R6	1	720	2	28-34	6	7	N	N	N	N	N	PICC LINE INSERTION	12500	4700		NA	1	Y	3	6
		R7	2	1600	2	28-34	6	7	Y	N	N	N	Y	Weak peripheral pulses	12000	8400	6	NA	2	Y	3	1
		R7_R	2	1600	2	28-34	6	7	Y	N	N	N	Y	Weak peripheral pulses	12000	8400	6	NA	2	Y	3	1
	Sepsis Suspects (SS)	S1	2	1060	1	28-34	3	4	Y	N	N	N	N	Maternal history of Pre eclampsia APH Antepartum haemorrhage	12200	3684	6	NA	3	Y	3	3
		S2	2	1530	2	28-34	6	8	Y	N	Y	N	N		10600	4600	6	NA	2	Y	3	8
		S3	2	1710	1	28-34	6	7	Y	N	N	N	N	MSL II Meconium Stained Liquor	12500	5000	6	NA	2	Y	3	5
		S4	2	1730	1	28-34	6	7	Y	N	N	N	N		15800	10300	12	NA	2	Y	3	7
		S5	2	1350	1	28-34	6	7	Y	N	N	N	N		16400	4100		NA	2	Y	3	7
		S6	1	1700	1	28-34	4	5	Y	N	N	N	N		15500	5200	12	NA	2	Y	3	7
		S7	1	1650	2	28-34	6	7	Y	N	N	Y	N	Seizures	30000	11900		NA	2	Y	3	10
		S8	2	1540	1	28-34	8	8	Y	N	N	N	N		9700	3298		NA	2	Y	3	8
		S9	1	1450	1	28-34	6	7	Y	N	N	N	N		8400	2300		NA	2	Y	3	3
		S10	2	2000	2	28-34	3	5	Y	N	N	N	N		9400	3384	6	NA	2	Y	3	5
		S1_R	2	1060	1	28-34	3	4	Y	N	N	N	N	Maternal history of Pre eclampsia APH Antepartum haemorrhage	12200	3684	6	NA	3	Y	3	3
		T4_R	2	1730	1	28-34	6	7	Y	N	N	N	N		15800	10300	12	NA	2	Y	3	7
CBA	Culture Positive (CP)	P1	2	1200	1	28-32	6	7	Y	N	N	N	Y		14400	2700	24	NA	2	Y	3	11
		P2	1	1200	2	28-32	5	6	Y	N	N	N	Y		11800	6500		NA	3	Y	3	7
		P3	1	1300	2	28-32	7	8	Y	N	N	N	N		10700	6800		NA	1	Y	3	2
		P5	1	1350	2	28-32	4	6	Y	N	N	N	N		10100	9191		NA	3	Y	3	3
	Culture Negative (CN)	Q1	2	1300	1	28-33	6	7	Y	N	Y	N	Y		18700	5236		NA	2	Y	3	8
		Q2	2	1700	2	28-33	3	6	Y	N	N	N	N		27700	7500		NA	2	Y	3	6
	Healthy Control (HC)	R4	1	1690	1	28-34	6	7	NA	NA	NA	NA	NA					NA	2	NA
	*F/M:Female/Male #C/V:Cesarean/Vaginal aLPV: Leaky per vagina bAB: Acinetobacter baumannii EC: Escherichia coli SA: Streptococcus aureus SAG: Streptococcus agalacticae EF: Escherichia faecalis CNS: Coagulase negative Staphylococci SH: Staphylococcus haemolyticus SM: Serratia mercescens KP: Klebsiella pneumoniae PA: Pseudomonas aeruginossa SE: Staphylococcus epidermidis EFa: Enterococcus faecium C…
	*R- Recovered
